# Environment-Wide Association Study of Cognitive Function in U.S. Older Adults using the NHANES Data

**DOI:** 10.1101/2024.07.22.24310659

**Authors:** HyunA Jang, Jiyun Lee, Vy Kim Nguyen, Hyeong-Moo Shin

## Abstract

Neurodegenerative diseases pose increasing challenges to global aging populations. Cognitive decline in older adults is an initial indicator of neurodegenerative diseases, yet comprehensive research on environmental chemical exposures related to cognitive decline is limited. This study uses Environment-Wide Association Study (EWAS) framework to investigate associations of environmental chemicals with cognitive function in individuals aged ≥60 years. We used the Digit Symbol Substitution Test (DSST) scores (lower scores indicate cognitive decline) and chemical biomarker data of the U.S. National Health and Nutrition Examination Survey (NHANES) spanning four cycles (1999-2000, 2001-2002, 2011-2012, 2013-2014). We conducted multiple survey-weighted regression to identify biomarkers associated with DSST scores, penalized logit regression to estimate odds ratio (OR) of cognitive decline with identified biomarkers, and correlation network analyses to examine relationships among identified biomarkers and cognitive decline. After correction for multiple comparisons, 27 out of 173 biomarkers having a ≥10% detection rate were associated with DSST scores (*q*-value <0.05). Among them, increased odds of cognitive decline were associated with elevated levels of blood lead (Pb) (OR = 1.12, 95% CI: 1.01,1.42), blood 1,4-dichlorobenzene (1,4-DCB) (OR = 1.34, 95% CI: 1.17, 1.54), and urinary 4-(methylnitrosamino)-1-(3-pyridyl)-1-butanol (NNAL) (OR = 1.34, 95% CI: 1.10, 1.62). Correlation network showed biomarkers that potentially impact cognitive decline upon related health conditions, such as stroke. In conclusion, leveraging the EWAS framework enables us to identify chemical biomarkers that were not previously discovered from traditional approaches of examining a small number of chemicals at a time. While our findings provide foundation for further research, longitudinal studies are warranted to elucidate causal relationships.
