## Supplemental Table for "Environment-Wide Association Study of Cognitive Function in U.S. Older Adults using the NHANES Data"

### Sheet: Supplementary Information
Supplementary Information
Environment-Wide Association Study of Cognitive Function in U.S. Older Adults using the NHANES Data
HyunA Jang,1 Jiyun Lee,1,* Vy Kim Nguyen2 and Hyeong-Moo Shin1
1 Department of Environmental Science, Baylor University, Waco, TX, USA
2 Department of Biomedical Informatics, Medical School, Harvard University, Boston, MA, USA
* Address correspondence to
Jiyun Lee, Ph.D.
Department of Environmental Science, Baylor University, Waco, TX, USA
E-mail: Jiyun_Lee@baylor.edu

### Sheet: Table S1
Table S1. Lower limit of detection (LLOD), number of observations, detection rate (%) for each cycle and mean difference in the levels of environmental chemical biomarkers between a cognitive decline group and a normal group
			Variable Name in NHANES	LLOD				Observation (n)	Detection rate (%)				Mean difference in the levels of chemical (cognitive decline - normal)
				1999-2000	2001-2002	2011-2012	2013-2014		1999-2000	2001-2002	2011-2012	2013-2014
1		Acrylamide & Glycidamide
	1	Acrylamide	LBXACR	NA	NA	NA	3.9	406	NA	NA	NA	1	0.0172714
	2	Glycideamide	LBXGLY	NA	NA	NA	4.9	398	NA	NA	NA	1	0.00518549
2		Aldehydes
	3	Benzaldehyde	LBXBZAL	NA	NA	NA	0.461	301	NA	NA	NA	0.946844	-0.0278516
	4	Butyraldehyde	LBX4AL	NA	NA	NA	0.313	359	NA	NA	NA	0.763231	0.0275258
	5	Heptaldehyde	LBX7AL	NA	NA	NA	0.312	303	NA	NA	NA	0.871287	-0.0422052
	6	Hexanaldehyde	LBX6AL	NA	NA	NA	0.693	323	NA	NA	NA	0.975232	-0.0184738
	7	Isopentanaldehyde	LBXI5AL	NA	NA	NA	0.119	372	NA	NA	NA	0.997312	0.0209429
	8	Propanaldehyde	LBX3AL	NA	NA	NA	1.16	352	NA	NA	NA	0.863636	-0.0527426
3		Aromatic compounds
	9	1-Aminonaphthalene	URX1NP	NA	NA	NA	1.29	398	NA	NA	NA	0.721106	-0.00710623
	10	2-Amino-1-methyl-6-phenylimidazo[4,5-b]pyridine	URXPHIP	NA	NA	NA	0.34	436	NA	NA	NA	0.575688	-0.00189571
	11	2-Aminonaphthalene	URX2NP	NA	NA	NA	2.79	405	NA	NA	NA	0.795062	-0.00432651
	12	2,6-Dimethylaniline	URXDMN	NA	NA	NA	15.67	391	NA	NA	NA	0.680307	0.00815272
	13	4-Aminobiphenyl	URX4BP	NA	NA	NA	1.75	418	NA	NA	NA	0.772727	0.00671498
	14	4-phenanthrene	URXP19	NA	NA	10	NA	419	NA	NA	0.739857	NA	-0.0179497
	15	9-fluorene	URXP17	NA	NA	10	NA	420	NA	NA	1	NA	0.00390401
	16	Harman	URXHM	NA	NA	NA	4.59	436	NA	NA	NA	1	-0.0512255
	17	Norharman	URXNHM	NA	NA	NA	12.6	431	NA	NA	NA	1	-0.024157
	18	o-Anisidine	URXANS	NA	NA	NA	7.02	377	NA	NA	NA	0.981432	-0.0162047
	19	o-Toluidine	URXOTD	NA	NA	NA	111.22	407	NA	NA	NA	0.899263	-0.00403397
4		Bisphenols
	20	Bisphenol A	URXBPH	NA	NA	0.4	0.2	891	NA	NA	0.918854	0.966102	0.0118763
5		Flame retardants
	21	Bis(1-chloro-2-propyl) phosphate	SSBCPP	NA	NA	0.1	0.1	779	NA	NA	0.502762	0.570071	-0.00782498
	22	Bis(1,3-dichloro-2-propyl) phosphate	SSBDCPP	NA	NA	0.1	0.11	772	NA	NA	0.933702	0.873171	-0.0421342
	23	Bis(2-chloroethyl) phosphate	SSBCEP	NA	NA	0.1	0.8	777	NA	NA	0.798343	0.883333	0.0261646
	24	Dibutyl phosphate	SSDBUP	NA	NA	0.1	0.05	779	NA	NA	0.406077	0.862233	0.00679067
	25	Diphenyl phosphate	SSDPHP	NA	NA	0.1	0.16	781	NA	NA	0.917127	0.909524	-0.0270912
6		Metals
	26	Antimony	URXUSB	NA	NA	0.041	0.022	1616	NA	NA	0.561321	0.809313	-0.00807237
	27	Arsenobetaine	URXUAB	NA	NA	1.19	1.16	875	NA	NA	0.615925	0.584821	-0.0407438
	28	Barium	URXUBA	NA	NA	0.1	0.06	1603	NA	NA	0.990566	1	-0.0426705
	29	Manganese	LBXBMN	NA	NA	1.06	0.99	1879	NA	NA	1	1	-0.026688
	30	Blood cadmium	LBXBCD	0.3	0.3	0.16	0.1	4136	1	0.833194	0.92691	0.982222	0.0251158
	31	Urinary cadmium	URXUCD	NA	NA	0.056	0.036	875	NA	NA	0.981132	0.986696	0.0181015
	32	Cobalt	URXUCO	NA	NA	0.048	0.023	1647	NA	NA	0.997642	1	-0.00334883
	33	Cesium	URXUCS	0.14	0.14	0.12	0.086	1647	0.997382	1	1	1	-0.0323923
	34	Dimethylarsonic acid	URXUDMA	NA	NA	1.8	1.91	875	NA	NA	0.857143	0.794643	0.0027782
	35	Urinary mercury	URXUHG	NA	NA	0.05	0.13	876	NA	NA	0.99061	0.786667	-0.0377498
	36	Urinary lead	URXUPB	NA	NA	0.08	0.03	1647	NA	NA	0.992925	0.997783	0.00729826
	37	Methylmercury	LBXBGM	NA	NA	0.12	0.12	1874	NA	NA	0.907423	0.905185	-0.0125976
	38	Molybdenum	URXUMO	NA	NA	0.99	0.8	1604	NA	NA	1	1	-0.0112307
	39	Blood lead	LBXBPB	0.3	0.3	0.25	0.07	4136	0.995301	0.975692	1	1	0.0373651
	40	Strontium	URXUSR	NA	NA	2.5	2.34	874	NA	NA	0.997636	1	-0.0308434
	41	Thallium	URXUTL	0.02	0.02	0.02	0.018	1630	0.991826	0.992268	1	0.997783	-0.0308105
	42	Tin	URXUSN	NA	NA	0.22	0.09	875	NA	NA	0.938679	0.964523	0.0125943
	43	Total arsenic	URXUAS	NA	NA	1.25	0.26	874	NA	NA	0.983491	1	-0.0159915
	44	Total mercury	LBXTHG	NA	NA	0.16	0.28	1879	NA	NA	0.965947	0.911111	-0.0208365
	45	Tungsten	URXUTU	NA	NA	0.026	0.018	1621	NA	NA	0.83848	0.81153	-0.00629878
	46	Uranium	URXUUR	NA	NA	0.0033	0.002	1265	NA	NA	0.766509	0.853659	-0.00132683
7		Polycyclic Aromatic Hydrocarbons
	47	1-naphthol	URXP01	NA	NA	44	60	1276	NA	NA	1	0.995485	0.00899514
	48	1-phenanthrene	URXP06	NA	NA	10	9	1279	NA	NA	1	0.993304	-0.00758732
	49	1-pyrene	URXP10	NA	NA	10	70	1280	NA	NA	0.97619	0.694196	0.00791757
	50	2 & 3-Hydroxyphenanthrene	URXP25	NA	NA	NA	10	448	NA	NA	NA	1	-0.00894302
	51	2-fluorene	URXP04	NA	2	10	8	1278	NA	1	1	1	0.0179806
	52	2-naphthol	URXP02	NA	2.4	42	90	1275	NA	1	1	1	0.0332517
	53	2-phenanthrene	URXP07	NA	NA	10	NA	829	NA	NA	0.992823	NA	0.00600281
	54	3-fluorene	URXP03	NA	2	10	8	1277	NA	1	0.983294	0.982143	0.0175878
	55	3-phenanthrene	URXP05	NA	NA	10	NA	830	NA	NA	0.980907	NA	0.0164341
8		Parabens
	56	Methyl paraben	URXMPB	NA	NA	1	1	891	NA	NA	0.995227	1	-0.0198767
	57	Propyl paraben	URXPPB	NA	NA	0.2	0.1	891	NA	NA	0.923628	0.995763	-0.0302059
9		Polychlorinated biphenyls
	58	3,3',4,4',5-Pentachlorobiphenyl	LBXPCB	NR	NR	NA	NA	646	0.776074	0.94375	NA	NA	0.044399
	59	3,3',4,4',5,5'-Hexachlorobiphenyl	LBXHXC	NR	NR	NA	NA	643	0.910217	0.98125	NA	NA	0.025596
	60	3,4,4',5-Tetrachlorobiphenyl	LBXTC2	NR	NR	NA	NA	641	0.0123839	0	NA	NA	-0.00380894
	61	PCB 105	LBX105	NR	NR	NA	NA	711	0.328125	0.478261	NA	NA	0.0471682
	62	PCB 118	LBX118	NR	NR	NA	NA	714	0.894737	0.964194	NA	NA	0.0487748
	63	PCB 138	LBX138	NR	NR	NA	NA	713	0.833333	0.994859	NA	NA	0.0218617
	64	PCB 146	LBX146	NR	NR	NA	NA	708	0.639752	0.865285	NA	NA	0.0265985
	65	PCB 153	LBX153	NR	NR	NA	NA	715	0.898148	0.992327	NA	NA	0.039978
	66	PCB 156	LBX156	NR	NR	NA	NA	706	0.768987	0.917949	NA	NA	0.0309361
	67	PCB 157	LBX157	NR	NR	NA	NA	705	0.0761905	0.171795	NA	NA	0.000857162
	68	PCB 167	LBX167	NR	NR	NA	NA	704	0.159236	0.253846	NA	NA	0.0153497
	69	PCB 170	LBX170	NR	NR	NA	NA	683	0.914676	0.987179	NA	NA	0.0618238
	70	PCB 172	LBX172	NR	NR	NA	NA	698	0.12381	0.339426	NA	NA	-0.021372
	71	PCB 177	LBX177	NR	NR	NA	NA	694	0.189711	0.389034	NA	NA	0.0980692
	72	PCB 178	LBX178	NR	NR	NA	NA	709	0.281734	0.419689	NA	NA	0.0305191
	73	PCB 180	LBX180	NR	NR	NA	NA	712	0.937695	0.994885	NA	NA	0.0376
	74	PCB 183	LBX183	NR	NR	NA	NA	713	0.397516	0.644501	NA	NA	0.0396893
	75	PCB 187	LBX187	NR	NR	NA	NA	716	0.907692	0.969309	NA	NA	0.0809613
	76	PCB 194	LBX194	NA	NR	NA	NA	388	NA	0.969072	NA	NA	0.00161724
	77	PCB 196	LBX196	NA	NR	NA	NA	389	NA	0.930591	NA	NA	0.0110797
	78	PCB 199	LBD199	NA	NR	NA	NA	384	NA	0.963542	NA	NA	0.0698197
	79	PCB 206	LBX206	NA	NR	NA	NA	375	NA	0.282667	NA	NA	0.0882975
	80	PCB 66	LBX066	NR	NR	NA	NA	708	0.0959752	0.174026	NA	NA	0.00468394
	81	PCB 74	LBX074	NR	NR	NA	NA	712	0.88162	0.969309	NA	NA	0.0239693
	82	PCB 99	LBX099	NR	NR	NA	NA	704	0.70347	0.909561	NA	NA	0.000929305
10		Personal Care and Consumer Product Chemicals
	83	Benzophenone-3	URXBP3	NA	NA	0.4	0.4	891	NA	NA	0.954654	0.949153	-0.0794872
	84	Perchlorate	URXUP8	NA	NA	0.05	0.05	865	NA	NA	0.997608	0.997763	-0.0181006
	85	Nitrate	URXNO3	NA	NA	700	700	865	NA	NA	0.990431	0.993289	-0.0266973
	86	Triclosan	URXTRS	NA	NA	2.3	1.7	891	NA	NA	0.711217	0.722458	-0.0430687
11		Polychlorinated dibenzo-p-dioxins
	87	1,2,3,4,6,7,8-Heptachlororodibenzo-p-dioxin	LBXD05	NR	NR	NA	NA	640	0.881988	0.996855	NA	NA	0.034001
	88	1,2,3,4,6,7,8,9-Octachlorodibenzo-p-dioxin	LBXD07	NR	NR	NA	NA	626	0.922601	0.950495	NA	NA	0.00319921
	89	1,2,3,4,7,8-Hexachlorodibenzo-p-dioxin	LBXD02	NA	NR	NA	NA	324	NA	0.580247	NA	NA	0.01913
	90	1,2,3,6,7,8-Hexachlorodibenzo-p-dioxin	LBXD03	NR	NR	NA	NA	644	0.6875	0.996914	NA	NA	0.00282424
	91	1,2,3,7,8-Pentachlorodibenzo-p-dioxin	LBXD01	NR	NR	NA	NA	648	0.324074	0.558642	NA	NA	0.00602236
	92	1,2,3,7,8,9-Hexachlorodibenzo-p-dioxin	LBXD04	NR	NR	NA	NA	641	0.311321	0.563467	NA	NA	-0.00437162
	93	2,3,7,8-Tetrachlorodienzo-p-dioxin	LBXTCD	NR	NR	NA	NA	641	0.009375	0.264798	NA	NA	0.0158019
	94	1,2,3,4,6,7,8-Heptachlorodibenzofuran	LBXF08	NR	NR	NA	NA	600	0.58363	0.915361	NA	NA	0.0243821
	95	1,2,3,4,6,7,8,9-Octachlorodibenzofuran	LBXF10	NR	NR	NA	NA	634	0.0219436	0	NA	NA	-0.0101737
	96	1,2,3,4,7,8-Hexachlorodibenzofuran	LBXF04	NR	NR	NA	NA	640	0.672897	0.940439	NA	NA	0.0209847
	97	1,2,3,6,7,8-Hexachlorodibenzofuran	LBXF05	NR	NR	NA	NA	647	0.427245	0.864198	NA	NA	-0.0271352
	98	1,2,3,7,8-Pentachlorodibenzofuran	LBXF02	NR	NR	NA	NA	649	0.00307692	0.0123457	NA	NA	-0.0234875
12		Pesticides
	99	2,4-D	URX24D	NA	0.2	0.15	0.15	1243	NA	0.276382	0.790155	0.79085	0.00717945
	100	2,4-dichlorophenol	URXDCB	NA	NA	0.2	0.1	891	NA	NA	0.916468	0.974576	0.0658726
	101	2,5-dichlorophenol	URX14D	NA	NA	0.2	0.1	891	NA	NA	0.988067	0.995763	0.0045561
	102	3-phenoxybenzoic acid	URXOPM	NA	0.1	0.1	0.1	1257	NA	0.725301	0.943734	0.924612	-0.00522106
	103	3,5,6-trichloropyridinol	URXCPM	NA	0.4	NA	0.1	859	NA	0.758537	NA	0.975501	-0.01006
	104	Beta-hexachlorocyclohexane	LBXBHC	NA	6.76	NA	NA	383		0.97
	105	DEET acid	URXDEA	NA	NA	0.475	0.475	846	NA	NA	0.793814	0.744541	-0.00432396
	106	Dieldrin	LBXDIE	NA	10.5	NA	NA	368	NA	0.872283	NA	NA	0.042532
	107	Diethylphosphate	URXOP2	NA	NA	0.1	NA	798	NA	NA	0.997436	NA	-0.00493711
	108	Diethylthiophosphate	URXOP4	NA	NA	0.1	NA	788	NA	NA	0.821522	NA	0.0156957
	109	Dimethyl dithiophosphate	URXOP5	NA	NA	0.1	NA	798	NA	NA	0.601023	NA	-0.020693
	110	Dimethyl phosphate	URXOP1	NA	NA	0.1	NA	796	NA	NA	1	NA	0.00149824
	111	Dimethyl thiophosphate	URXOP3	NA	NA	0.1	NA	799	NA	NA	0.976982	NA	0.00248358
	112	Heptachlor Epoxide	LBXHPE	14.6	10.5	NA	NA	631	0.757937	0.836412	NA	NA	0.0500068
	113	Hexachlorobenzene	LBXHCB	118	31.4	NA	NA	668	0.0390071	0.129534	NA	NA	0.0109362
	114	Mirex	LBXMIR	14.6	10.5	NA	NA	694	0.180064	0.446475	NA	NA	0.0683057
	115	o,p'-DDT	LBXODT	20.7	17.4	NA	NA	647	0.0152672	0.025974	NA	NA	0.0404626
	116	Oxychlordane	LBXOXY	14.5	10.5	NA	NA	636	0.988593	0.975871	NA	NA	0.0692965
	117	p,p'-DDE	LBXPDE	18.6	8.3	NA	NA	721	0.997006	0.997416	NA	NA	0.0490986
	118	p,p'-DDT	LBXPDT	20.7	17.4	NA	NA	654	0.551331	0.55243	NA	NA	0.103633
	119	Paranitrophenol	URXPAR	NA	0.1	0.1	0.1	1221	NA	0.518428	0.981233	0.986395	-0.0022093
	120	Trans-nonachlor	LBXTNA	NR	NR	NA	NA	714	0.996979	0.989556	NA	NA	0.0559433
13		Per- and polyfluoroalkyl substances
	121	2-(N-methyl-PFOSA) acetate	LBXMPAH	NA	NA	0.087	0.1	823	NA	NA	0.630027	0.573333	0.00558594
	122	Perfluorodecanoic acid	LBXPFDE	NA	NA	0.1	0.1	823	NA	NA	0.919571	0.851111	0.00694367
	123	Perfluorohexane sulfonic acid	LBXPFHS	NA	NA	0.1	0.1	823	NA	NA	0.991957	0.993333	-0.00203969
	124	Perfluorononanoic acid	LBXPFNA	NA	NA	0.082	0.1	823	NA	NA	0.997319	0.991111	-0.0190638
	125	Perfluorooctanoic acid	LBXPFOA	NA	NA	0.1	NA	373	NA	NA	0.997319	NA	0.036381
	126	Perfluoroundecanoic acid	LBXPFUA	NA	NA	0.1	0.1	823	NA	NA	0.75067	0.591111	0.0062377
14		Phthalates
	127	Mono-benzyl phthalate	URXMZP	0.58	0.22	0.3	0.3	1655	0.965517	0.975962	0.99284	0.980932	0.027312
	128	Mono-ethyl phthalate	URXMEP	0.792	0.594	0.6	1.2	1651	1	0.992788	1	1	0.0284576
	129	Mono-(2-ethyl-5-hydroxyhexyl) phthalate	URXMHH	NA	NA	0.2	0.4	1307	NA	NA	1	0.997881	0.00817408
	130	Mono-(2-ethyl-5-oxohexyl) phthalate	URXMOH	NA	NA	0.2	0.2	1307	NA	NA	1	0.995763	0.0111712
	131	Mono-(2-ethyl)-hexyl phthalate	URXMHP	NA	NA	0.5	0.8	1655	NA	NA	0.708831	0.555085	0.00750822
	132	Mono-(3-carboxypropyl) phthalate	URXMC1	NA	NA	0.2	0.4	1307	NA	NA	0.988067	0.917373	-0.00681019
	133	Mono-2-ethyl-5-carboxypentyl phthalate	URXECP	NA	NA	0.2	0.4	891	NA	NA	0.995227	1	0.0182282
	134	Mono-cyclohexyl phthalate	URXMCP	1.81	0.603	NA	NA	764	0.55	0.55	NA	NA	-0.00825474
	135	Mono-isobutyl phthalate	URXMIB	NA	NA	0.2	0.8	1307	NA	NA	0.995227	0.985169	0.00971274
	136	Mono-n-butyl phthalate	URXMBP	NA	NA	0.4	0.4	1655	NA	NA	0.966587	0.997881	0.00880676
	137	Mono-n-methyl phthalate	URXMNM	NA	NA	0.5	NA	835	NA	NA	0.568019	NA	0.00323897
	138	Chloroform	URXMOP	1.51	1.68	NA	NA	764	NA	NA	0.67	0.67	-0.0229008
	139	Mono(carboxynonyl) phthalate	URXCNP	NA	NA	0.2	0.2	891	NA	NA	0.99284	0.997881	-0.0207578
	140	Mono(carboxyoctyl) phthalate	URXCOP	NA	NA	0.2	0.3	891	NA	NA	1	0.997881	-0.0340199
15		Phytoestrogen
	141	Daidzein	URXDAZ	0.5	1.6	NA	NA	766	0.99	0.99	NA	NA	-0.00546957
	142	Enterodiol	URXETD	0.8	1.5	NA	NA	762	0.96	0.96	NA	NA	-0.0305343
	143	Enterolactone	URXETL	0.6	1.9	NA	NA	766	0.99	0.99	NA	NA	-0.0253611
	144	Equol	URXEQU	3	3.3	NA	NA	705	0.78	0.78	NA	NA	-0.0308491
	145	Genistein	URXGNS	0.3	0.8	NA	NA	766	0.99	0.99	NA	NA	0.0151677
	146	o-Desmethylangolensin	URXDMA	0.2	0.4	NA	NA	735	0.8	0.8	NA	NA	-0.0211645
16		Smoking Related Compounds
	147	4-(methylnitrosamino)-1-(3-pyridyl)-1-butanol	URXNAL	NA	NA	0.6	0.0006	2546	NA	NA	0.618212	0.573017	0.0442559
	148	Total Cotinine	URXCOTT	NA	NA	NA	0.03	436	NA	NA	NA	0.979358	0.092012
	149	Total Hydroxycotinine	URXHCTT	NA	NA	NA	0.03	436	NA	NA	NA	0.988532	0.0907654
	150	Urinary thiocyanate	URXSCN	NA	NA	0.02	0.02	864	NA	NA	0.997608	0.995516	-0.0363751
17		Volatile Organic Compounds
	151	1,4-Dichlorobenzene	LBXVDB	NA	NA	0.04	0.04	1166	NA	NA	0.584291	0.440994	0.00839345
	152	2-aminothiazoline-4-carboxylic acid	URXATC	NA	NA	15	15	844	NA	NA	0.971223	0.95082	-0.0345036
	153	2-Methylhippuric acid	URX2MH	NA	NA	5	5	820	NA	NA	0.971223	0.915633	-0.0144313
	154	3-methylhippuric acid & 4-methylhippuric acid	URX34M	NA	NA	8	8	859	NA	NA	1	1	-0.00828673
	155	Chloroform	LBXVCF	NA	NA	2.1	8	1141	NA	NA	0.868787	0.526646	0.0319341
	156	m-/p-Xylene	LBXVXY	NA	NA	0.034	0.034	1141	NA	NA	0.792339	0.657364	-0.0234015
	157	Nitromethane	LBXNM	NA	NA	65	NA	446	NA	NA	1	NA	0.0148381
	158	Toluene	LBXVTO	NA	NA	NA	0.025	632	NA	NA	NA	0.962025	0.023188
	159	Ethylene Oxide	LBXEOA	NA	NA	NA	12.9	429	NA	NA	NA	0.948718	0.0264737
	160	Formaldehyde	LBXFOR	NA	NA	NA	0.67	373	NA	NA	NA	1	0.00960892
	161	Mandelic acid	URXMAD	NA	NA	12	12	849	NA	NA	0.990408	0.988426	0.00438889
	162	N-Acetyl-S-(2-carbamoylethyl)-L-Cysteine	URXAAM	NA	NA	2.2	2.2	835	NA	NA	1	0.997608	-0.00935963
	163	N-Acetyl-S-(2-Carboxyethyl)-L-Cysteine	URXCEM	NA	NA	6.96	6.96	861	NA	NA	1	0.995495	0.0153886
	164	N-Acetyl-S-(2-cyanoethyl)-L-Cysteine	URXCYM	NA	NA	0.5	0.5	851	NA	NA	0.928058	0.921659	0.021789
	165	N-Acetyl-S-(2-hydroxypropyl)-L-Cysteine	URXHP2	NA	NA	5.3	5.3	855	NA	NA	0.976019	0.958904	-0.0160495
	166	N-Acetyl-S-(3-hydroxypropyl-1-methyl)-L-Cysteine	URXPMM	NA	NA	2	3	857	NA	NA	1	1	0.00520572
	167	N-Acetyl-S-(3-hydroxypropyl)-L-Cysteine	URXHPM	NA	NA	13	13	860	NA	NA	1	1	0.0103365
	168	N-Acetyl-S-(3,4-dihidroxybutyl)-L-Cysteine	URXDHB	NA	NA	5.25	5.25	862	NA	NA	1	1	0.00368671
	169	N-Acetyl-S-(4-hydroxy-2-butenyl)-L-Cysteine	URXMB3	NA	NA	0.6	0.6	845	NA	NA	0.997602	0.997664	0.0254227
	170	N-Acetyl-S-(Benzyl)-L-Cysteine	URXBMA	NA	NA	0.5	0.5	861	NA	NA	1	0.990991	-0.0119739
	171	N-Acetyl-S-(N-methylcarbamoyl)-L-Cysteine	URXAMC	NA	NA	6.26	6.26	861	NA	NA	1	1	-0.00898302
	172	N-Acetyl-S-(N-propyl)-L-Cysteine	URXBPM	NA	NA	1.2	1.2	851	NA	NA	0.770936	0.707865	-0.0237137
	173	Phenylglyoxylic acid	URXPHG	NA	NA	12	12	851	NA	NA	1	0.997696	0.00550126
Abbreviation: NA, not available; NR, not reported.

### Sheet: Table S2
Table S2. Distribuition of environmental chemical biomarker concentrations.
			Variable Name in NHANES	Observation (n)	Min	Percentile			Max
						25th	50th	75th
1		Acrylamide & Glycidamide
	1	Acrylamide	LBXACR	406	15.8	29.725	38.7	52.475	416
	2	Glycideamide	LBXGLY	398	7.69	25.5	33.25	43.75	342
2		Aldehydes
	3	Benzaldehyde	LBXBZAL	301	0.326	0.81	1.3	1.91	28.2
	4	Butyraldehyde	LBX4AL	359	0.221	0.3285	0.498	0.6865	3.15
	5	Heptaldehyde	LBX7AL	303	0.221	0.4035	0.481	0.566	0.946
	6	Hexanaldehyde	LBX6AL	323	0.49	1.675	2.09	2.53	15.7
	7	Isopentanaldehyde	LBXI5AL	372	0.084	0.32	0.4205	0.5945	3.23
	8	Propanaldehyde	LBX3AL	352	0.82	1.45	1.86	2.3125	8.39
3		Aromatic compounds
	9	1-Aminonaphthalene	URX1NP	398	0.91	0.91	1.9	4.0425	328
	10	2-Amino-1-methyl-6-phenylimidazo[4,5-b]pyridine	URXPHIP	436	0.24	0.24	0.52	2.0475	110
	11	2-Aminonaphthalene	URX2NP	405	1.97	3.11	5.28	9.23	92.9
	12	2,6-Dimethylaniline	URXDMN	391	11.08	11.08	27.1	58.65	13600000
	13	4-Aminobiphenyl	URX4BP	418	1.24	2.45	5.46	9.37	618
	14	4-phenanthrene	URXP19	419	7.1	7.1	18	31	951
	15	9-fluorene	URXP17	420	26	129.25	247	506.75	7695
	16	Harman	URXHM	436	15.9	78.75	147	290	5160
	17	Norharman	URXNHM	431	38.2	217	402	717	5690
	18	o-Anisidine	URXANS	377	4.96	32.9	52.9	98.6	1110
	19	o-Toluidine	URXOTD	407	78.64	192.5	345	625	5130
4		Bisphenols
	20	Bisphenol A	URXBPH	891	0.14	0.7	1.3	2.6	86.9
5		Flame retardants
	21	Bis(1-chloro-2-propyl) phosphate	SSBCPP	779	0.07	0.071	0.12	0.289	12.4
	22	Bis(1,3-dichloro-2-propyl) phosphate	SSBDCPP	772	0.071	0.23	0.576	1.3	88.9
	23	Bis(2-chloroethyl) phosphate	SSBCEP	777	0.06	0.16	0.407	0.95	108
	24	Dibutyl phosphate	SSDBUP	779	0.04	0.071	0.17	0.33	6.82
	25	Diphenyl phosphate	SSDPHP	781	0.071	0.32	0.7	1.38	126
6		Metals
	26	Antimony	URXUSB	1616	0.016	0.038	0.072	0.12	5.7
	27	Arsenobetaine	URXUAB	875	0.82	0.84	2.11	9.415	1140
	28	Barium	URXUBA	1603	0.06	0.53	1.05	2.15	87.4
	29	Manganese	LBXBMN	1879	1.75	6.905	8.61	10.925	54.92
	30	Blood cadmium	LBXBCD	4136	0.07	0.3	0.45	0.67	7.4
	31	Urinary cadmium	URXUCD	875	0.025	0.187	0.334	0.5925	3.34
	32	Cobalt	URXUCO	1647	0.034	0.22	0.34	0.5215	556.6
	33	Cesium	URXUCS	1647	0.07	3.1	4.61	6.6	29.7
	34	Dimethylarsonic acid	URXUDMA	875	1.27	2.28	4.02	6.61	136
	35	Urinary mercury	URXUHG	876	0.04	0.17	0.34	0.7	54.25
	36	Urinary lead	URXUPB	1647	0.02	0.4	0.67	1.2	31.5
	37	Methylmercury	LBXBGM	1874	0.08	0.31	0.78	1.81	38.55
	38	Molybdenum	URXUMO	1604	0.6	23.595	41.15	69.1	538.6
	39	Blood lead	LBXBPB	4136	0.2	1.25	1.9	2.8225	54
	40	Strontium	URXUSR	874	1.768	49.505	82.145	132.923	7565.49
	41	Thallium	URXUTL	1630	0.01	0.09925	0.15	0.22975	2.82
	42	Tin	URXUSN	875	0.064	0.38	0.72	1.66	71
	43	Total arsenic	URXUAS	874	0.7	4.41	8.93	19.205	1269
	44	Total mercury	LBXTHG	1879	0.11	0.5	0.97	2	36.99
	45	Tungsten	URXUTU	1621	0.013	0.03	0.058	0.11	4.616
	46	Uranium	URXUUR	1265	0.0014	0.0031	0.0064	0.013	0.7222
7		Polycyclic Aromatic Hydrocarbons
	47	1-naphthol	URXP01	1276	4.2	853.75	1812.5	4809.75	16658076
	48	1-phenanthrene	URXP06	1279	2.8	67	114	207.5	13743
	49	1-pyrene	URXP10	1280	2.1	41.75	72	128	5474
	50	2 & 3-Hydroxyphenanthrene	URXP25	448	13	72	115	186	6515
	51	2-fluorene	URXP04	1278	13	110	201	400.75	15068
	52	2-naphthol	URXP02	1275	127	1348	3161	7082.5	184227
	53	2-phenanthrene	URXP07	829	2.1	33	57	104	3262
	54	3-fluorene	URXP03	1277	1.4	41	70	160	6068
	55	3-phenanthrene	URXP05	830	2.8	38	72	148.75	41354
8		Parabens
	56	Methyl paraben	URXMPB	891	0.71	19.1	66.7	236.5	7058.6
	57	Propyl paraben	URXPPB	891	0.07	1.1	7.3	47.9	2188.2
9		Polychlorinated biphenyls
	58	3,3',4,4',5-Pentachlorobiphenyl	LBXPCB	646	14	149.6	270.3	497.925	8118
	59	3,3',4,4',5,5'-Hexachlorobiphenyl	LBXHXC	643	21.85	151.95	220.1	309.3	3340.4
	60	3,4,4',5-Tetrachlorobiphenyl	LBXTC2	641	28.99	54.38	75.59	99.77	318.55
	61	PCB 105	LBX105	711	0.013	0.021	0.029	0.047	0.397
	62	PCB 118	LBX118	714	0.021	0.077	0.135	0.23525	1.947
	63	PCB 138	LBX138	713	0.021	0.194	0.3	0.491	4.01
	64	PCB 146	LBX146	708	0.016	0.034	0.051	0.08	0.692
	65	PCB 153	LBX153	715	0.021	0.324	0.455	0.689	5.257
	66	PCB 156	LBX156	706	0.016	0.045	0.067	0.101	1.029
	67	PCB 157	LBX157	705	0.014	0.021	0.021	0.028	0.196
	68	PCB 167	LBX167	704	0.014	0.021	0.023	0.031	0.295
	69	PCB 170	LBX170	683	0.021	0.1	0.141	0.198	1.738
	70	PCB 172	LBX172	698	0.014	0.021	0.023	0.03275	0.431
	71	PCB 177	LBX177	694	0.016	0.021	0.025	0.035	0.264
	72	PCB 178	LBX178	709	0.014	0.021	0.026	0.037	0.313
	73	PCB 180	LBX180	712	0.021	0.247	0.365	0.51175	3.647
	74	PCB 183	LBX183	713	0.016	0.023	0.034	0.051	0.325
	75	PCB 187	LBX187	716	0.019	0.072	0.107	0.16	1.156
	76	PCB 194	LBX194	388	0.021	0.0755	0.102	0.14	1.063
	77	PCB 196	LBX196	389	0.021	0.053	0.081	0.114	0.503
	78	PCB 199	LBD199	384	0.021	0.063	0.0985	0.13925	0.846
	79	PCB 206	LBX206	375	0.067	0.07	0.07	0.1035	0.666
	80	PCB 66	LBX066	708	0.013	0.026	0.031	0.032	0.2
	81	PCB 74	LBX074	712	0.021	0.07075	0.119	0.181	0.806
	82	PCB 99	LBX099	704	0.018	0.04075	0.069	0.117	0.795
10		Personal Care and Consumer Product Chemicals
	83	Benzophenone-3	URXBP3	891	0.28	3.9	10.8	48.4	21737.2
	84	Perchlorate	URXUP8	865	0.0354	1.81	2.91	5.23	45.4
	85	Nitrate	URXNO3	865	495	24400	40500	62400	584000
	86	Triclosan	URXTRS	891	1.2	1.63	6.2	39.8	9572
11		Polychlorinated dibenzo-p-dioxins
	87	1,2,3,4,6,7,8-Heptachlororodibenzo-p-dioxin	LBXD05	640	21.78	248.8	427.25	691.3	5066.5
	88	1,2,3,4,6,7,8,9-Octachlorodibenzo-p-dioxin	LBXD07	626	455.8	1967.88	3264.65	5469.7	54609.6
	89	1,2,3,4,7,8-Hexachlorodibenzo-p-dioxin	LBXD02	324	10.39	20.01	43.65	82.175	463.3
	90	1,2,3,6,7,8-Hexachlorodibenzo-p-dioxin	LBXD03	644	15.98	233.675	394.45	599.175	4108.7
	91	1,2,3,7,8-Pentachlorodibenzo-p-dioxin	LBXD01	648	6.22	16.26	27.59	71.15	579.6
	92	1,2,3,7,8,9-Hexachlorodibenzo-p-dioxin	LBXD04	641	10.54	23.83	39.2	78	424.2
	93	2,3,7,8-Tetrachlorodienzo-p-dioxin	LBXTCD	641	5.94	12.52	16.4	22.13	261.9
	94	1,2,3,4,6,7,8-Heptachlorodibenzofuran	LBXF08	600	7.57	32.725	55.15	87.625	520.2
	95	1,2,3,4,6,7,8,9-Octachlorodibenzofuran	LBXF10	634	17.54	38.005	46.81	59.26	203.6
	96	1,2,3,4,7,8-Hexachlorodibenzofuran	LBXF04	640	8.98	33.575	49.25	71.425	324.5
	97	1,2,3,6,7,8-Hexachlorodibenzofuran	LBXF05	647	7.14	20.44	36.4	56.67	297.6
	98	1,2,3,7,8-Pentachlorodibenzofuran	LBXF02	649	5.87	11.31	15.27	19.94	57.35
12		Pesticides
	99	2,4-D	URX24D	1243	0.11	0.14	0.254	0.487	18.9
	100	2,4-dichlorophenol	URXDCB	891	0.07	0.4	0.7	1.65	846
	101	2,5-dichlorophenol	URX14D	891	0.07	1.2	4.4	22.1	24000
	102	3-phenoxybenzoic acid	URXOPM	1257	0.07	0.222	0.545	1.31	274
	103	3,5,6-trichloropyridinol	URXCPM	859	0.07	0.598	1.46	3.365	67.5
	104	Beta-hexachlorocyclohexane	LBXBHC	383	0.021	0.0935	0.17	0.3285	10.54
	105	DEET acid	URXDEA	846	0.3359	0.5005	1.29	3.9575	2800
	106	Dieldrin	LBXDIE	368	0.021	0.04275	0.064	0.107	0.926
	107	Diethylphosphate	URXOP2	798	0.07	0.49175	1.965	4.5775	111
	108	Diethylthiophosphate	URXOP4	788	0.07	0.1595	0.54	1.46	54.29
	109	Dimethyl dithiophosphate	URXOP5	798	0.07	0.07	0.1155	0.8175	98.14
	110	Dimethyl phosphate	URXOP1	796	0.164	0.4815	2.135	5.0025	516.7
	111	Dimethyl thiophosphate	URXOP3	799	0.07	0.28	1.72	6.325	754
	112	Heptachlor Epoxide	LBXHPE	631	0.021	0.038	0.068	0.11	6.001
	113	Hexachlorobenzene	LBXHCB	668	0.057	0.063	0.0915	0.231	1.984
	114	Mirex	LBXMIR	694	0.015	0.021	0.03	0.04475	4.709
	115	o,p'-DDT	LBXODT	647	0.021	0.035	0.035	0.041	0.771
	116	Oxychlordane	LBXOXY	636	0.021	0.134	0.206	0.30125	3.078
	117	p,p'-DDE	LBXPDE	721	0.034	2.988	5.889	10.997	142.446
	118	p,p'-DDT	LBXPDT	654	0.03	0.035	0.0595	0.11775	3.636
	119	Paranitrophenol	URXPAR	1221	0.07	0.278	0.697	1.43	59.7
	120	Trans-nonachlor	LBXTNA	714	0.021	0.20125	0.313	0.481	4.389
13		Per- and polyfluoroalkyl substances
	121	2-(N-methyl-PFOSA) acetate	LBXMPAH	823	0.06	0.07	0.1	0.3	4.25
	122	Perfluorodecanoic acid	LBXPFDE	823	0.07	0.16	0.24	0.4	4.8
	123	Perfluorohexane sulfonic acid	LBXPFHS	823	0.07	1.1	1.82	3	47.8
	124	Perfluorononanoic acid	LBXPFNA	823	0.06	0.7	0.98	1.5	80.77
	125	Perfluorooctanoic acid	LBXPFOA	373	0.07	1.87	2.61	3.51	16.7
	126	Perfluoroundecanoic acid	LBXPFUA	823	0.07	0.07	0.15	0.3	43.9
14		Phthalates
	127	Mono-benzyl phthalate	URXMZP	1655	0.1527	2.5	5.4	12.348	298.656
	128	Mono-ethyl phthalate	URXMEP	1651	0.42	27.08	69.3	224.217	29083
	129	Mono-(2-ethyl-5-hydroxyhexyl) phthalate	URXMHH	1307	0.28	4.85	9.4	18.2	2227.5
	130	Mono-(2-ethyl-5-oxohexyl) phthalate	URXMOH	1307	0.14	3.4	6.3	12	1026.4
	131	Mono-(2-ethyl)-hexyl phthalate	URXMHP	1655	0.35	0.7	1.5	3.5	145.6
	132	Mono-(3-carboxypropyl) phthalate	URXMC1	1307	0.14	1.2	2.2	4.3	2597.3
	133	Mono-2-ethyl-5-carboxypentyl phthalate	URXECP	891	0.14	7.15	12.2	22.4	887.8
	134	Mono-cyclohexyl phthalate	URXMCP	764	0.4264	0.4264	0.804	1.2792	33.366
	135	Mono-isobutyl phthalate	URXMIB	1307	0.14	2.3	5.1	10.9	200
	136	Mono-n-butyl phthalate	URXMBP	1655	0.28	7.1	14.3	27.85	4357.5
	137	Mono-n-methyl phthalate	URXMNM	835	0.1	0.35	1.2	2.8	689.7
	138	Mono-n-octyl phthalate	URXMOP	764	1.0691	1.0691	1.1879	1.1879	63.336
	139	Mono(carboxynonyl) phthalate	URXCNP	891	0.14	1.2	2.2	3.9	603.3
	140	Mono(carboxyoctyl) phthalate	URXCOP	891	0.21	6.7	14.6	39.65	990
15		Phytoestrogen
	141	Daidzein	URXDAZ	766	0.35	16.625	46.8	155.75	11100
	142	Enterodiol	URXETD	762	0.57	16.3175	38	82.8	18000
	143	Enterolactone	URXETL	766	0.42	146.525	418.905	833.352	9250
	144	Equol	URXEQU	705	2.12	2.33	6.53	14.1	912
	145	Genistein	URXGNS	766	0.21	9.1025	26.69	82.31	10100
	146	o-Desmethylangolensin	URXDMA	735	0.14	0.28	2.7	12.5	3970
16		Smoking Related Compounds
	147	4-(methylnitrosamino)-1-(3-pyridyl)-1-butanol	URXNAL	2546	0.0004	0.0004	0.0009	0.0047	13.2
	148	Total Cotinine	URXCOTT	436	0.021	0.121	0.278	1.4025	17200
	149	Total Hydroxycotinine	URXHCTT	436	0.021	0.20075	0.5295	3.2275	43900
	150	Urinary thiocyanate	URXSCN	864	14.1421	418.75	850.5	1577.5	131000
17		Volatile Organic Compounds
	151	1,4-Dichlorobenzene	LBXVDB	1166	0.0283	0.0283	0.041	0.175	54.5
	152	2-aminothiazoline-4-carboxylic acid	URXATC	844	10.6	53.8	111.5	207.25	1590
	153	2-Methylhippuric acid	URX2MH	820	3.54	13.15	26.8	62.025	1410
	154	3-methylhippuric acid & 4-methylhippuric acid	URX34M	859	8.43	92.25	198	505	25400
	155	Chloroform	LBXVCF	1141	0.0057	0.0057	0.026	6.11	166
	156	m-/p-Xylene	LBXVXY	1141	0.024	0.024	0.053	0.091	23.8
	157	Nitromethane	LBXNM	446	238	585.75	801	1140	2700
	158	Toluene	LBXVTO	632	0.0177	0.045	0.066	0.126	5.71
	159	Ethylene Oxide	LBXEOA	429	5.8	15.06	21.08	31.83	989.35
	160	Formaldehyde	LBXFOR	373	52.7	126	137	148	208
	161	Mandelic acid	URXMAD	849	8.5	74.5	126	199	2350
	162	N-Acetyl-S-(2-carbamoylethyl)-L-Cysteine	URXAAM	835	1.56	24.7	41.9	73.1	705
	163	N-Acetyl-S-(2-Carboxyethyl)-L-Cysteine	URXCEM	861	4.92	56	106	197	3230
	164	N-Acetyl-S-(2-cyanoethyl)-L-Cysteine	URXCYM	851	0.354	0.972	1.59	3.09	846
	165	N-Acetyl-S-(2-hydroxypropyl)-L-Cysteine	URXHP2	855	3.75	16.05	28.8	53.25	2620
	166	N-Acetyl-S-(3-hydroxypropyl-1-methyl)-L-Cysteine	URXPMM	857	10.6	156	252	443	8590
	167	N-Acetyl-S-(3-hydroxypropyl)-L-Cysteine	URXHPM	860	16.1	121.75	210.5	387.75	6090
	168	N-Acetyl-S-(3,4-dihidroxybutyl)-L-Cysteine	URXDHB	862	35.9	194	301.5	463	1560
	169	N-Acetyl-S-(4-hydroxy-2-butenyl)-L-Cysteine	URXMB3	845	0.424	3.31	5.54	9.61	193
	170	N-Acetyl-S-(Benzyl)-L-Cysteine	URXBMA	861	0.354	4.22	7.73	14.6	649
	171	N-Acetyl-S-(N-methylcarbamoyl)-L-Cysteine	URXAMC	861	11	95.2	159	303	2460
	172	N-Acetyl-S-(N-propyl)-L-Cysteine	URXBPM	851	0.85	0.85	3.86	9.885	420
	173	Phenylglyoxylic acid	URXPHG	851	8.5	124	202	331	1670

### Sheet: Table S3
Table S3. Adjusted estimated regression coefficients in the Digit Symbol Substitution Test (DSST) z-scores associated with the levels of environmental chemical biomarkers.
			Variable Name in NHANES	Observation (n)	Detection rate (pooled)a	β	S.E.	p-valuec
1		Acrylamide & Glycidamide
	1	Acrylamide	LBXACR	406	1	-0.03	0.06	0.79
	2	Glycideamide	LBXGLY	398	1	-0.06	0.06	0.674
2		Aldehydes
	3	Benzaldehyde	LBXBZAL	301	0.95	-0.03	0.05	0.79
	4	Butyraldehyde	LBX4AL	359	0.77	0.05	0.05	0.694
	5	Heptaldehyde	LBX7AL	303	0.88	0.1	0.04	0.461
	6	Hexanaldehyde	LBX6AL	323	0.97	0.08	0.03	0.461
	7	Isopentanaldehyde	LBXI5AL	372	1	-0.04	0.05	0.729
	8	Propanaldehyde	LBX3AL	352	0.88	0.07	0.04	0.589
3		Aromatic compounds
	9	1-Aminonaphthalene	URX1NP	398	0.68	-0.08	0.03	0.459
	10	2-Amino-1-methyl-6-phenylimidazo[4,5-b]pyridine	URXPHIP	436	0.54	-0.02	0.04	0.818
	11	2-Aminonaphthalene	URX2NP	405	0.74	-0.04	0.03	0.674
	12	2,6-Dimethylaniline	URXDMN	391	0.64	-0.08	0.07	0.66
	13	4-Aminobiphenyl	URX4BP	418	0.74	-0.07	0.04	0.539
	14	4-phenanthrene	URXP19	419	0.7	0.02	0.04	0.765
	15	9-fluorene	URXP17	420	1	-0.03	0.04	0.704
	16	Harman	URXHM	436	1	0.07	0.05	0.589
	17	Norharman	URXNHM	431	1	0.01	0.05	0.874
	18	o-Anisidine	URXANS	377	0.98	0.04	0.03	0.646
	19	o-Toluidine	URXOTD	407	0.85	0.03	0.03	0.649
4		Bisphenols
	20	Bisphenol A	URXBPH	891	0.92	-0.04	0.03	0.412
5		Flame retardants
	21	Bis(1-chloro-2-propyl) phosphate	SSBCPP	779	0.51	0.1	0.04	0.093
	22	Bis(1,3-dichloro-2-propyl) phosphate	SSBDCPP	772	0.87	0.07	0.04	0.241
	23	Bis(2-chloroethyl) phosphate	SSBCEP	777	0.81	0.02	0.04	0.729
	24	Dibutyl phosphate	SSDBUP	779	0.62	0	0.03	0.975
	25	Diphenyl phosphate	SSDPHP	781	0.87	0.09	0.03	0.044
6		Metals
	26	Antimony	URXUSB	1616	0.64	-0.08	0.03	0.091
	27	Arsenobetaine	URXUAB	875	0.58	0.14	0.03	0.013
	28	Barium	URXUBA	1603	1	0.06	0.03	0.209
	29	Manganese	LBXBMN	1879	1	0.04	0.03	0.461
	30	Blood cadmium	LBXBCD	4136	0.95	-0.1	0.02	0.001
	31	Urinary cadmium	URXUCD	875	0.96	-0.12	0.03	0.018
	32	Cobalt	URXUCO	1647	1	0.02	0.03	0.63
	33	Cesium	URXUCS	1647	1	0.12	0.03	0.006
	34	Dimethylarsonic acid	URXUDMA	875	0.78	0.13	0.04	0.022
	35	Urinary mercury	URXUHG	876	0.86	0.11	0.04	0.049
	36	Urinary lead	URXUPB	1647	0.99	-0.06	0.03	0.241
	37	Methylmercury	LBXBGM	1874	0.9	0.11	0.03	0.028
	38	Molybdenum	URXUMO	1604	1	0	0.03	0.972
	39	Blood lead	LBXBPB	4136	1	-0.09	0.02	0.001
	40	Strontium	URXUSR	874	1	0.1	0.04	0.093
	41	Thallium	URXUTL	1630	0.99	0.11	0.03	0.006
	42	Tin	URXUSN	875	0.93	-0.05	0.03	0.369
	43	Total arsenic	URXUAS	874	0.99	0.13	0.03	0.017
	44	Total mercury	LBXTHG	1879	0.94	0.11	0.03	0.014
	45	Tungsten	URXUTU	1621	0.8	-0.04	0.02	0.264
	46	Uranium	URXUUR	1265	0.78	-0.02	0.03	0.674
7		Polycyclic Aromatic Hydrocarbons
	47	1-naphthol	URXP01	1276	1	-0.07	0.03	0.185
	48	1-phenanthrene	URXP06	1279	0.99	0.02	0.03	0.674
	49	1-pyrene	URXP10	1280	0.79	-0.02	0.04	0.748
	50	2 & 3-Hydroxyphenanthrene	URXP25	448	0.99	0	0.04	0.991
	51	2-fluorene	URXP04	1278	1	-0.11	0.03	0.013
	52	2-naphthol	URXP02	1275	1	-0.11	0.03	0.022
	53	2-phenanthrene	URXP07	829	0.99	-0.04	0.04	0.551
	54	3-fluorene	URXP03	1277	0.96	-0.11	0.04	0.039
	55	3-phenanthrene	URXP05	830	0.97	-0.04	0.05	0.631
8		Parabens
	56	Methyl paraben	URXMPB	891	0.99	0.04	0.04	0.461
	57	Propyl paraben	URXPPB	891	0.96	0.05	0.03	0.407
9		Polychlorinated biphenyls
	58	3,3',4,4',5-Pentachlorobiphenyl	LBXPCB	646	0.86	0.02	0.05	0.729
	59	3,3',4,4',5,5'-Hexachlorobiphenyl	LBXHXC	643	0.94	-0.02	0.04	0.712
	60	3,4,4',5-Tetrachlorobiphenyl	LBXTC2	641	0.01	-0.06	0.04	0.422
	61	PCB 105	LBX105	711	0.41	-0.03	0.03	0.66
	62	PCB 118	LBX118	714	0.94	0.03	0.05	0.732
	63	PCB 138	LBX138	713	0.92	0.02	0.05	0.818
	64	PCB 146	LBX146	708	0.76	-0.05	0.04	0.532
	65	PCB 153	LBX153	715	0.95	0.03	0.05	0.71
	66	PCB 156	LBX156	706	0.85	-0.06	0.03	0.263
	67	PCB 157	LBX157	705	0.14	-0.06	0.03	0.143
	68	PCB 167	LBX167	704	0.22	-0.1	0.03	0.03
	69	PCB 170	LBX170	683	0.96	-0.02	0.05	0.818
	70	PCB 172	LBX172	698	0.24	-0.09	0.04	0.122
	71	PCB 177	LBX177	694	0.3	-0.1	0.03	0.028
	72	PCB 178	LBX178	709	0.35	-0.1	0.03	0.02
	73	PCB 180	LBX180	712	0.97	0.01	0.05	0.827
	74	PCB 183	LBX183	713	0.53	-0.04	0.04	0.526
	75	PCB 187	LBX187	716	0.94	-0.03	0.05	0.682
	76	PCB 194	LBX194	388	0.97	-0.05	0.05	0.674
	77	PCB 196	LBX196	389	0.93	-0.04	0.06	0.748
	78	PCB 199	LBD199	384	0.96	-0.05	0.05	0.674
	79	PCB 206	LBX206	375	0.29	-0.12	0.04	0.434
	80	PCB 66	LBX066	708	0.14	0.02	0.04	0.697
	81	PCB 74	LBX074	712	0.93	0.08	0.05	0.297
	82	PCB 99	LBX099	704	0.82	0.07	0.05	0.407
10		Personal Care and Consumer Product Chemicals
	83	Benzophenone-3	URXBP3	891	0.95	0.16	0.03	0.004
	84	Perchlorate	URXUP8	865	1	0	0.04	0.992
	85	Nitrate	URXNO3	865	0.99	0.04	0.04	0.526
	86	Triclosan	URXTRS	891	0.69	0.07	0.04	0.263
11		Polychlorinated dibenzo-p-dioxins
	87	1,2,3,4,6,7,8-Heptachlororodibenzo-p-dioxin	LBXD05	640	0.93	-0.05	0.05	0.58
	88	1,2,3,4,6,7,8,9-Octachlorodibenzo-p-dioxin	LBXD07	626	0.93	-0.1	0.05	0.269
	89	1,2,3,4,7,8-Hexachlorodibenzo-p-dioxin	LBXD02	324	0.56	-0.05	0.05	0.674
	90	1,2,3,6,7,8-Hexachlorodibenzo-p-dioxin	LBXD03	644	0.84	-0.08	0.05	0.297
	91	1,2,3,7,8-Pentachlorodibenzo-p-dioxin	LBXD01	648	0.43	-0.06	0.02	0.104
	92	1,2,3,7,8,9-Hexachlorodibenzo-p-dioxin	LBXD04	641	0.45	-0.06	0.03	0.188
	93	2,3,7,8-Tetrachlorodienzo-p-dioxin	LBXTCD	641	0.13	-0.04	0.03	0.396
	94	1,2,3,4,6,7,8-Heptachlorodibenzofuran	LBXF08	600	0.76	0.01	0.04	0.818
	95	1,2,3,4,6,7,8,9-Octachlorodibenzofuran	LBXF10	634	0.01	0.04	0.04	0.526
	96	1,2,3,4,7,8-Hexachlorodibenzofuran	LBXF04	640	0.8	-0.07	0.04	0.326
	97	1,2,3,6,7,8-Hexachlorodibenzofuran	LBXF05	647	0.64	-0.03	0.05	0.694
	98	1,2,3,7,8-Pentachlorodibenzofuran	LBXF02	649	0.01	0	0.03	0.991
12		Pesticides
	99	2,4-D	URX24D	1243	0.6	0.04	0.03	0.326
	100	2,4-dichlorophenol	URXDCB	891	0.92	-0.07	0.04	0.301
	101	2,5-dichlorophenol	URX14D	891	0.99	-0.1	0.04	0.073
	102	3-phenoxybenzoic acid	URXOPM	1257	0.84	0.08	0.03	0.045
	103	3,5,6-trichloropyridinol	URXCPM	859	0.85	0.03	0.04	0.584
	104	Beta-hexachlorocyclohexane	LBXBHC	383	0.97	-0.05	0.07	0.729
	105	DEET acid	URXDEA	846	0.73	-0.01	0.04	0.912
	106	Dieldrin	LBXDIE	368	0.87	-0.03	0.06	0.802
	107	Diethylphosphate	URXOP2	798	0.98	0.07	0.04	0.263
	108	Diethylthiophosphate	URXOP4	788	0.77	0.01	0.04	0.851
	109	Dimethyl dithiophosphate	URXOP5	798	0.57	-0.04	0.04	0.499
	110	Dimethyl phosphate	URXOP1	796	0.99	-0.03	0.03	0.527
	111	Dimethyl thiophosphate	URXOP3	799	0.96	-0.04	0.03	0.407
	112	Heptachlor Epoxide	LBXHPE	631	0.8	-0.11	0.04	0.091
	113	Hexachlorobenzene	LBXHCB	668	0.1	-0.06	0.04	0.435
	114	Mirex	LBXMIR	694	0.32	-0.14	0.03	0.006
	115	o,p'-DDT	LBXODT	647	0.02	-0.04	0.03	0.52
	116	Oxychlordane	LBXOXY	636	0.98	-0.09	0.05	0.278
	117	p,p'-DDE	LBXPDE	721	1	0.05	0.04	0.474
	118	p,p'-DDT	LBXPDT	654	0.57	-0.17	0.04	0.02
	119	Paranitrophenol	URXPAR	1221	0.82	0.04	0.03	0.357
	120	Trans-nonachlor	LBXTNA	714	0.99	-0.09	0.04	0.209
13		Per- and polyfluoroalkyl substances
	121	2-(N-methyl-PFOSA) acetate	LBXMPAH	823	0.6	-0.01	0.03	0.798
	122	Perfluorodecanoic acid	LBXPFDE	823	0.87	0	0.03	0.975
	123	Perfluorohexane sulfonic acid	LBXPFHS	823	0.99	0.03	0.04	0.658
	124	Perfluorononanoic acid	LBXPFNA	823	0.99	0.06	0.03	0.301
	125	Perfluorooctanoic acid	LBXPFOA	373	0.99	0.08	0.05	0.502
	126	Perfluoroundecanoic acid	LBXPFUA	823	0.66	0.03	0.03	0.648
14		Phthalates
	127	Mono-benzyl phthalate	URXMZP	1655	0.97	-0.1	0.03	0.022
	128	Mono-ethyl phthalate	URXMEP	1651	1	-0.11	0.03	0.014
	129	Mono-(2-ethyl-5-hydroxyhexyl) phthalate	URXMHH	1307	0.99	-0.03	0.03	0.6
	130	Mono-(2-ethyl-5-oxohexyl) phthalate	URXMOH	1307	1	-0.04	0.03	0.461
	131	Mono-(2-ethyl)-hexyl phthalate	URXMHP	1655	0.6	-0.03	0.03	0.461
	132	Mono-(3-carboxypropyl) phthalate	URXMC1	1307	0.93	0.06	0.03	0.263
	133	Mono-2-ethyl-5-carboxypentyl phthalate	URXECP	891	1	-0.06	0.04	0.429
	134	Mono-cyclohexyl phthalate	URXMCP	764	0.55	-0.01	0.03	0.795
	135	Mono-isobutyl phthalate	URXMIB	1307	0.98	-0.02	0.04	0.701
	136	Mono-n-butyl phthalate	URXMBP	1655	0.97	-0.07	0.03	0.091
	137	Mono-n-methyl phthalate	URXMNM	835	0.55	-0.01	0.04	0.906
	138	Mono-n-octyl phthalate	URXMOP	764	1	0.06	0.03	0.213
	139	Mono(carboxynonyl) phthalate	URXCNP	891	0.99	0.07	0.04	0.222
	140	Mono(carboxyoctyl) phthalate	URXCOP	891	1	0.04	0.03	0.461
15		Phytoestrogen
	141	Daidzein	URXDAZ	766	0.99	0.03	0.04	0.646
	142	Enterodiol	URXETD	762	0.96	0.14	0.04	0.028
	143	Enterolactone	URXETL	766	0.99	0.06	0.04	0.422
	144	Equol	URXEQU	705	0.78	0.12	0.05	0.093
	145	Genistein	URXGNS	766	0.99	0.06	0.05	0.435
	146	o-Desmethylangolensin	URXDMA	735	0.8	0.05	0.03	0.31
16		Smoking Related Compounds
	147	4-(methylnitrosamino)-1-(3-pyridyl)-1-butanol	URXNAL	2546	0.58	-0.15	0.02	0.001
	148	Total Cotinine	URXCOTT	436	0.97	-0.14	0.05	0.44
	149	Total Hydroxycotinine	URXHCTT	436	0.98	-0.15	0.05	0.44
	150	Urinary thiocyanate	URXSCN	864	1	0.02	0.04	0.786
17		Volatile Organic Compounds
	151	1,4-Dichlorobenzene	LBXVDB	1166	0.5	-0.13	0.03	0.013
	152	2-aminothiazoline-4-carboxylic acid	URXATC	844	0.95	0.09	0.04	0.124
	153	2-Methylhippuric acid	URX2MH	820	0.92	0.05	0.03	0.32
	154	3-methylhippuric acid & 4-methylhippuric acid	URX34M	859	1	0.01	0.04	0.851
	155	Chloroform	LBXVCF	1141	0.67	0.02	0.03	0.709
	156	m-/p-Xylene	LBXVXY	1141	0.71	0.03	0.02	0.369
	157	Nitromethane	LBXNM	446	1	-0.1	0.04	0.297
	158	Toluene	LBXVTO	632	0.95	0.03	0.04	0.747
	159	Ethylene Oxide	LBXEOA	429	0.95	-0.08	0.05	0.578
	160	Formaldehyde	LBXFOR	373	1	-0.02	0.06	0.818
	161	Mandelic acid	URXMAD	849	0.98	-0.01	0.03	0.818
	162	N-Acetyl-S-(2-carbamoylethyl)-L-Cysteine	URXAAM	835	1	-0.07	0.04	0.263
	163	N-Acetyl-S-(2-Carboxyethyl)-L-Cysteine	URXCEM	861	0.99	-0.03	0.04	0.674
	164	N-Acetyl-S-(2-cyanoethyl)-L-Cysteine	URXCYM	851	0.89	-0.06	0.03	0.213
	165	N-Acetyl-S-(2-hydroxypropyl)-L-Cysteine	URXHP2	855	0.94	0.05	0.04	0.461
	166	N-Acetyl-S-(3-hydroxypropyl-1-methyl)-L-Cysteine	URXPMM	857	1	0.01	0.03	0.906
	167	N-Acetyl-S-(3-hydroxypropyl)-L-Cysteine	URXHPM	860	1	-0.02	0.03	0.674
	168	N-Acetyl-S-(3,4-dihidroxybutyl)-L-Cysteine	URXDHB	862	1	-0.02	0.03	0.71
	169	N-Acetyl-S-(4-hydroxy-2-butenyl)-L-Cysteine	URXMB3	845	0.99	-0.05	0.03	0.392
	170	N-Acetyl-S-(Benzyl)-L-Cysteine	URXBMA	861	0.99	0.06	0.04	0.303
	171	N-Acetyl-S-(N-methylcarbamoyl)-L-Cysteine	URXAMC	861	1	0	0.03	0.972
	172	N-Acetyl-S-(N-propyl)-L-Cysteine	URXBPM	851	0.71	0.08	0.03	0.091
	173	Phenylglyoxylic acid	URXPHG	851	0.99	0	0.03	0.975
a Using complete-cases dataset for each chemical biomarker.
b Chemical biomarker levels after log 10-transformed and scaled.
c From single survey regression.
